# Detailed Quantification of Glomerular Structural Lesions Associates with Clinical Outcomes and Transcriptomic Profiles in Nephrotic Syndrome

**DOI:** 10.1101/2021.09.16.21263706

**Authors:** Jeffrey B. Hodgin, Laura H. Mariani, Jarcy Zee, Q Liu, Abigail R. Smith, Sean Eddy, John Hartman, Habib Hamidi, Joseph P. Gaut, Matthew B. Palmer, Cynthia C. Nast, Anthony Chang, Stephen Hewitt, Brenda W. Gillespie, Matthias Kretzler, Lawrence B. Holzman, Laura Barisoni, for the Nephrotic Syndrome Study Network (NEPTUNE)

## Abstract

The current classification system for focal segmental glomerulosclerosis (FSGS) and minimal change disease (MCD) does not fully capture the complex structural changes in kidney biopsies, nor the clinical and molecular heterogeneity of these diseases. The Nephrotic Syndrome Study Network (NEPTUNE) Digital Pathology Scoring System (NDPSS) was applied to 221 NEPTUNE FSGS/MCD digital kidney biopsies for glomerular scoring using 37 descriptors. The descriptor-based glomerular profiles were used to cluster patients with similar morphologic characteristics. Glomerular descriptors and patient clusters were assessed for association with time to proteinuria remission and disease progression by using adjusted Cox models, and eGFR measures over time by using linear mixed models. Messenger RNA from glomerular tissue was used to assess differentially expressed genes (DEG) between clusters and identify genes associated with individual descriptors driving cluster membership. Three clusters were identified: X (N=56), Y (N=68), and Z (N=97). Clusters Y and Z had higher probabilities of proteinuria remission (HR [95% CI]= 1.95 [0.99, 3.85] and 3.29 [1.52, 7.13], respectively), lower hazards of disease progression 0.22 [0.08, 0.57] and 0.11 [0.03, 0.45], respectively), and greater loss of eGFR over time compared with X. Cluster X had 1920 DEGs compared to Y+Z, which reflected activation of pathways of immune response and inflammation. Six individual descriptors driving the clusters individually correlated with clinical outcomes and gene expression. The NDPSS allows for characterization of FSGS/MCD patients into clinically and biologically relevant categories and uncovers histologic parameters associated with clinical outcomes and molecular signatures not included in current classification systems.

**TRANSLATIONAL STATEMENT:** FSGS and MCD are heterogeneous diseases that manifest with a variety of structural changes often not captured by conventional classification systems. This study shows that a detailed morphologic analysis and quantification of these changes allows for better representation of the structural abnormalities within each patient and for grouping patients with similar morphologic profiles into categories that are clinically and biologically relevant.
