## Supplementary table for "Detailed Quantification of Glomerular Structural Lesions Associates with Clinical Outcomes and Transcriptomic Profiles in Nephrotic Syndrome"

### Sheet: S2. Suppl Table 1
Supplementary Table 1: 37 Glomerular Descriptors with Definitions
Glomerular Descriptors	Definition
no/minimal changes	None of the lesions below are present.
global sclerosis with hyalinosis	Sclerosis involves 100% of the glomerular tuft Glomerular size is preserved, or, compared to the glomeruli obtained in the same biopsy, increased or decreased by not more than 50%.
global sclerosis without hyalinosis	Sclerosis involves 100% of the glomerular tuft, with no accompanying hyalinosis. Glomerular size is preserved or, compared to the glomeruli obtained in the same biopsy, increased or decreased by not more than 50%.
global deflation (ischemic type of wrinkling- 100%)	Global wrinkling and folding of the GBM (>80% of the tuft) without epithelial cell (podocyte) hypertrophy and hyperplasia (formerly known an ischemic type of collapse).
global collapse (>80%)	Wrinkling and folding of the GBM involving more than 80% of the tuft with occlusion or subocclusion of capillary lumina. Collapse is generally accompanied by hypertrophy and hyperplasia of overlying epithelial cells (pseudo-crescents). Epithelial cell hypertrophy and hyperplasia if present are marked separately as individual descriptors.
obsolescent	Glomeruli are small and globally sclerotic without hyalinosis. Bowman’s capsule is completely or partially absent and there is no periglomerular fibrosis. Obsolescent glomeruli are defined when glomerular size is decreased more than 50% compared to all other glomeruli in the same biopsy.
global mesangial sclerosis	A generalized global increase (100%) of mesangial matrix is present with or without mesangial cell hypercellularity and hypertrophy of overlying epithelial cells.
segmental perihilar sclerosis	Segmental solidification of the glomerular tuft is present with increased extracellular matrix in continuity with the vascular pole. If hyalinosis, foam cells, hypertrophy of overlying epithelial cells, halo and sinechia/adhesion of the tuft to the Bowman’s capsule is present, they should be marked as separate descriptors.
segmental extended perihilar sclerosis	Segmental solidification of the glomerular tuft with increased extracellular matrix in continuity with the vascular pole and extends beyond the middle line of the tuft, with or without involving the tip. If hyalinosis, foam cells, hypertrophy of overlying epithelial cells, halo and sinechia/adhesion of the tuft to the Bowman’s capsule is present, they should be marked as separate descriptors. (Th…
segmental sclerosis away from vascular and tubular pole	Segmental solidification of the tuft with increased extracellular matrix. If hyalinosis, foam cells, hypertrophy ofoverlying epithelial cells, halo and adhesion of the tuft to the Bowman’s capsule is present, these features should be marked as separate descriptors.
segmental sclerosis cannot determine location	None of the above. Vascular or tubular pole cannot be seen in section. If hyalinosis, foam cells, hypertrophy of overlying epithelial cells (podocytes), halo and sinechia/adhesion of the tuft to the Bowman’s capsule is present, they should be marked as separate descriptors.
cellular non-tip	Endocapillary hypercellularity with epithelial cell hypertrophy. Hypercellularity may be due to foam cells and/or endocapillary cells with or without karyhorrexis and is not at the tip of the glomerulus. The presence of foam cells, karyhorrexis or inflammatory cells needs to be marked separately as individual descriptors when present.
mid-glomerular sclerosis	Located neither at the tip, the perihilum, or the periphery of the tuft (no adhesion to the Bowman’s capsule).
cellular tip lesion	Foam cells with or without other intracapillary cells within the glomerular tuft at the tubular pole, accompanied by hypertrophy of glomerular epithelial cells exclusive of tubular epithelium, and/or bridging to the Bowman’s capsule/proximal tubule take off area.T he presence of foam cells or inflammatory cells needs to be marked separately as individual descriptors when present.
sclerosing tip lesion	Solidification of the tuft at the tubular pole with increased extracellular matrix with or without adhesion to Bowman’s Capsule. Glomerularepithelial cells may be hypertrophic and attached to the epithelium at the tubular pole.
extended cellular tip lesion	Foam cells with or without other intracapillary cells within the glomerular tuft at the tubular pole. The process extends through a large portion of the glomerulus (>1/2 of the tuft) but does not involve the vascular pole, accompanied by hypertrophy of epithelial cells (podocytes) and/or bridging to the Bowman’s capsule/proximal tubule take off area.The presence of foam cells or inflammatory cell…
extended sclerosing tip lesion	Solidification of the tuft at the tubular pole with increasedextracellular matrix and adhesion to Bowman’s Capsule which extends through a large portion of the glomerulus but does not involve the vascular pole. No foam cells are present. Glomerular epithelial cells (podocytes) are hypertrophic and attached to epithelial cells at the tubular pole. (This lesion includes segmental solidification not…
segmental collapse (<80%)	Wrinkling and folding of the GBM involving at least one glomerular lobule and < 80% of the tuft, with occlusion or subocclusion of capillary lumina. Collapse is generally accompanied by hypertrophy and hyperplasia of overlying epithelial cells; epithelial cell hypertrophy and hyperplasia if present need to be marked separately as individual descriptors.
segmental deflation (<80%)	Wrinkling and folding of the capillaries without epithelial cell hyperplasia (formerly called ischemic type of collapse) involving <80% of the glomerular tuft.
hyalinosis at the vascular pole	Hyalinosis is defined as glassy acidophilic, PAS positive, silver negative material
hyalinosis at the tubular pole	Hyalinosis is defined as glassy acidophilic, PAS positive, silver negative material. No solidification of the tuft or foam cells is present.
hyalinosis away from vascular and tubular pole	Hyalinosis is defined as glassy acidophilic, PAS positive, silver negative material. Both the vascular and the tubular pole are present in the glomerular cross section.
hyalinosis cannot determine location	Hyalinosis is defined as glassy acidophilic, PAS positive, silver negative material and can occur with or without adhesion to the Bowman’s capsule in a location that is not the vascular pole of the tip of the glomerulus. The vascular and/or the tubular poles cannot be identified.
glomerular foam cells	Intracapillary foam cells in the presence or absence of segmental or global sclerosis.
adhesion (sinechia)	Continuity of glomerular tuft basement membrane to the Bowman’s capsule with continuity of epithelial cell lining. Note: a sinechia generally includes 1-2 capillaries at the most and it may or may not be associated with segmental sclerosis, hyalinosis or foam cells. Larger adhering section of the glomerular tuft in the presence of significant hyalinosis and/or sclerosis is not considered a sinech…
periglomerular fibrosis	Circumferential fibrosis in the interstitium surrounding the Bowman’s capsule.
segmental visceral epithelial cell hypertrophy (<50%)	Hypertrophy is defined as enlarged cytoplasm or enlarged nuclei with prominent nucleoli or both. Segmental hypertrophy is defined by one layer of enlarged epithelial cells overlying the glomerular basement membranes and involving <50% of the glomerular tuft.
global visceral epithelial cell hypertrophy (>50%)	Hypertrophy is defined as enlarged cytoplasm or enlarged nuclei with prominent nucleoli or both. Segmental hypertrophy is defined by one layer of enlarged epithelial cells overlying the glomerular basement membranes and involving >50% of the glomerular tuft.
segmental visceral epithelial cell hyperplasia (<50%)	> 2 layers of epithelial cells (podocytes) overlying the glomerular basement membranes are present, involving <50% of the glomerulus. Hyperplasia may occur with or without hypertrophy.
global visceral epithelial cell hyperplasia (>50%)	>2 layers of epithelial cells (podocytes) overlying the glomerular basement membranes are present, involving <50% of the glomerulus. Hyperplasia may occur with or without hypertrophy.
hyalin droplets in epithelial cells	Protein droplets are present in glomerular epithelial cells (podocytes). These cells usually are also hypertrophic (both descriptors apply).
halo (podocyte detachmnet)	Detachment of epithelial cells (podocytes) from original underlying GBM is present with intervening new loose basement membrane material (pale on HE, PAS, trichrome or silver stain).
segmental mesangial hypercellularity	> 3 mesangial cells per mesangial lobule involving <50% of the visible mesangial regions in a glomerulus
global mesangial hypercellularity	3 mesangial cells per mesangial lobule involving >50% of the visible mesangial regions in a glomerulus
segmental increased mesangial matrix without hypercellularity	Defined as an increase in the extracellular material in the mesangium such that the width of the interspace exceeds two mesangial cell nuclei in at least one glomerular lobule but <50% of the glomerular tuft.
global increased mesangial matrix without hypercellularity	Defined as an increase in the extracellular material in the mesangium such that the width of the interspace exceeds two mesangial cell nuclei in >50% of the glomerular tuft.
intracapillary (marginating) leukocytes	The presence of leukocytes in glomerular capillaries is classified as 0-3 for each glomerulus with 0= none 1 = 1-7, 2=8-15, 3=>15 leukocytes per glomerulus.

### Sheet: S3. Suppl Table 2
Supplemental Table 2. Unadjusted associations between each individual glomerular descriptor (n=37) and outcomes. Effect estimates presented are for a one-tenth increase in the observed range (observed max – observed min) of a descriptor.
	% of Glomeruli with Descriptor					Complete Remission		Composite Progression		Longitudinal eGFR
Label	% N with 0 glomeruli with descriptor	Median (IQR) among non-zero values*	Min	Max		HR (95% CI)	P-value**	HR (95% CI)	P-value**	Estimate (95% CI)	P-value**
NO/MINIMAL CHANGES	0	90.9 (68.4 - 100.0)	6.3	100		1.25 (1.14, 1.37)	<.0001	0.71 (0.64, 0.80)	<.0001	8.0 (6.7, 9.4)	<.0001
GLOBAL OBLITERATION
Global Sclerosis with Hyalinosis	0.81	6.7 (4.0 - 14.3)	0	50		0.71 (0.52, 0.97)	0.0653 #	1.37 (1.17, 1.61)	0.0006	-10.3 (-13.8, -6.8)	<.0001
Global Sclerosis without Hyalinosis	0.59	12.2 (6.1 - 23.9)	0	66.7		0.82 (0.71, 0.95)	0.0218	1.30 (1.14, 1.48)	0.0007	-10.3 (-12.6, -8.0)	<.0001
Global Deflation	0.76	6.0 (3.2 - 14.3)	0	43.8		0.77 (0.62, 0.94)	0.0333	1.29 (1.11, 1.50)	0.0033	-9.8 (-13.0, -6.6)	<.0001
Global Collapse	0.88	7.1 (3.8 - 13.0)	0	70.6		0.80 (0.54, 1.17)	0.3757	1.41 (0.93, 2.12)	0.1871	-16.0 (-24.5, -7.4)	0.0016
Obsolescent	0.62	7.7 (3.7 - 21.1)	0	73.3		0.69 (0.56, 0.85)	0.0027	1.40 (1.24, 1.59)	<.0001	-9.0 (-11.6, -6.5)	<.0001
Global Mesangial Sclerosis	0.99	6.4 (5.0 - 7.9)	0	7.9		0.13 (0.00, NA)	0.9931	1.20 (0.97, 1.49)	0.1635	-5.9 (-11.4, -0.4)	0.0776 #
SEGMENTAL OBLITERATION
Segmental Perihilar Sclerosis	0.76	5.0 (3.4 - 7.7)	0	45.5		0.53 (0.36, 0.78)	0.0049	1.20 (1.02, 1.42)	0.0629 #	-5.2 (-9.7, -0.6)	0.0588 #
Segmental Extended Perihilar Sclerosis	0.89	3.4 (2.3 - 6.4)	0	10		0.84 (0.72, 0.99)	0.0836 #	1.20 (1.05, 1.37)	0.0231	-5.8 (-8.5, -3.1)	0.0002
Segmental Sclerosis away From Vascular and Tubular Pole	0.87	3.6 (2.4 - 6.5)	0	10.5		0.83 (0.71, 0.97)	0.045	1.26 (1.11, 1.44)	0.0023	-4.2 (-6.9, -1.5)	0.009
Segmental Sclerosis Unknown Location	0.59	9.1 (4.8 - 14.9)	0	61.5		0.64 (0.51, 0.80)	0.0004	1.25 (1.09, 1.42)	0.0042	-7.3 (-10.3, -4.3)	<.0001
Cellular Tip Lesion	0.93	4.2 (2.9 - 6.4)	0	50		1.38 (1.07, 1.78)	0.0372	0.71 (0.23, 2.14)	0.6604	0.5 (-5.6, 6.7)	0.923
Sclerosing Tip Lesion	0.95	3.8 (2.0 - 7.7)	0	10.5		0.99 (0.85, 1.16)	0.9726	0.99 (0.73, 1.34)	0.9759	-1.4 (-5.0, 2.3)	0.5923
Extended Cellular Tip Lesion	1	2.6 (2.6 - 2.6)	0	2.6		1.02 (0.84, 1.25)	0.9053	0.30 (0.00, NA)	0.9931	-3.8 (-10.4, 2.9)	0.3833
Extended Sclerosing Tip Lesion	0.98	4.1 (2.3 - 10.7)	0	15.8		0.57 (0.20, 1.59)	0.404	1.30 (1.03, 1.63)	0.0575 #	-1.6 (-7.8, 4.5)	0.704
Mid-glomerular Sclerosis	0.98	3.2 (2.4 - 5.0)	0	5.3		0.86 (0.67, 1.09)	0.3202	1.07 (0.86, 1.33)	0.6604	-1.2 (-5.6, 3.1)	0.6912
Cellular Non-Tip	0.95	3.7 (2.3 - 7.1)	0	33.3		1.03 (0.85, 1.26)	0.8232	0.74 (0.27, 1.99)	0.6642	-0.4 (-6.3, 5.5)	0.9381
Segmental Collapse	0.89	4.8 (2.8 - 7.4)	0	52.9		0.78 (0.49, 1.25)	0.4129	1.47 (0.91, 2.36)	0.1934	-14.9 (-25.2, -4.5)	0.0159
Segmental Deflation	0.93	6.1 (4.0 - 8.8)	0	15.9		0.81 (0.64, 1.03)	0.1543	1.52 (1.28, 1.79)	<.0001	-8.4 (-12.5, -4.3)	0.0004
Hyalinosis at the Vascular Pole	0.8	4.5 (3.3 - 6.9)	0	27.3		0.70 (0.54, 0.90)	0.02	1.08 (0.87, 1.34)	0.5923	-4.5 (-8.3, -0.8)	0.045
Hyalinosis at the Tubular Pole	0.97	2.4 (1.0 - 5.3)	0	11.1		0.75 (0.44, 1.28)	0.4114	1.07 (0.79, 1.44)	0.7756	0.6 (-5.2, 6.4)	0.923
Hyalinosis Away from the Vascular or Tubular Pole	0.93	4.1 (2.0 - 7.2)	0	12.8		0.88 (0.69, 1.11)	0.3833	1.27 (1.05, 1.54)	0.0372	-4.7 (-9.6, 0.2)	0.1141
Hyalinosis Unknown Location	0.77	4.7 (3.3 - 9.1)	0	27.3		0.66 (0.51, 0.84)	0.0036	1.23 (1.06, 1.44)	0.0192	-5.5 (-8.7, -2.3)	0.0033
PODOCYTE INJURY
Hyalin Droplets in Epithelial Cells	0.85	4.3 (2.6 - 7.1)	0	88.2		0.94 (0.61, 1.45)	0.8557	1.30 (0.74, 2.28)	0.4761	-8.5 (-20.2, 3.1)	0.2457
Segmental Epithelial Cell Hypertrophy	0.55	6.7 (3.9 - 15.8)	0	70.6		0.88 (0.75, 1.03)	0.2007	1.17 (1.00, 1.36)	0.0966 #	-4.3 (-7.3, -1.4)	0.0139
Global Epithelial Cell Hypertrophy	0.79	6.2 (3.2 - 13.5)	0	35.3		0.99 (0.87, 1.13)	0.923	1.19 (1.00, 1.43)	0.1097	-6.3 (-9.8, -2.9)	0.0019
Segmental Epithelial Cell Hyperplasia	0.84	7.0 (3.5 - 12.8)	0	52.9		0.90 (0.72, 1.14)	0.4986	1.36 (1.06, 1.74)	0.0372	-8.3 (-13.1, -3.5)	0.0032
Global Epithelial Cell Hyperplasia	0.91	4.3 (2.3 - 7.7)	0	29.4		0.83 (0.59, 1.18)	0.4114	1.35 (0.87, 2.07)	0.2845	-11.8 (-19.9, -3.7)	0.0139
Halo	0.9	3.9 (2.8 - 5.3)	0	21.9		0.84 (0.64, 1.10)	0.3028	1.21 (1.03, 1.43)	0.0515 #	-5.8 (-10.4, -1.2)	0.0372
MESANGIOPATHIC CHANGES
Segmental Mesangial Hypercellularity	0.8	9.1 (4.8 - 18.2)	0	60		1.03 (0.91, 1.16)	0.7725	1.13 (0.94, 1.34)	0.2936	2.0 (-1.2, 5.2)	0.3202
Global Mesangial Hypercellularity	0.95	9.2 (5.8 - 16.6)	0	50		1.17 (0.97, 1.41)	0.1871	1.08 (0.79, 1.48)	0.7408	1.9 (-3.4, 7.2)	0.6061
Segmental Increased Mesangial Matrix	0.97	3.6 (1.8 - 4.2)	0	10		0.87 (0.63, 1.19)	0.4836	1.14 (0.89, 1.46)	0.4114	-6.7 (-12.1, -1.3)	0.0399
Global Increased Mesangial Matrix	0.99	3.0 (1.8 - 4.2)	0	4.2		0.06 (0.00, NA)	0.9931	1.21 (0.99, 1.48)	0.1121	-5.2 (-11.8, 1.4)	0.2007
OTHER
Foam Cells	0.77	6.7 (3.6 - 12.8)	0	75		0.92 (0.77, 1.09)	0.4388	1.13 (0.94, 1.35)	0.2936	-3.6 (-7.4, 0.2)	0.1183
Adhesion	0.61	6.7 (4.2 - 10.5)	0	57.9		0.69 (0.55, 0.87)	0.0057	1.37 (1.20, 1.55)	<.0001	-7.5 (-10.6, -4.4)	<.0001
Periglomerular Fibrosis	0.75	7.7 (3.9 - 14.3)	0	75		0.51 (0.34, 0.78)	0.0059	1.22 (1.01, 1.47)	0.0874 #	-14.1 (-18.6, -9.6)	<.0001
Marginating Leukocytes	0.98	2.9 (2.0 - 3.6)	0	4		1.04 (0.89, 1.22)	0.7276	0.03 (0.00, NA)	0.9931	-3.8 (-8.4, 0.9)	0.19
*Median (IQR) among non-zero values were based on only a few participants for descriptors with >95% zero values. **P-values were controlled for false discovery rate (FDR) using the Benjamini and Hochberg linear step-up method. # Covariates where 95% CI indicated statistically significant at level 0.05, but FDR adjusted p-values were statistically insignificant.

### Sheet: S4. Suppl Table 3
Supplemental Table 3. List of 15 differentially expressed genes from comparison cluster X vs Y+Z from RNA sequencing and Affymetrix ST 2.1 platforms
Differentially Expressed Genes	RNAseq		Affymetrix		Upstream Regulators known to regulate differential expression of listed gene
	Fold Change	FDR	Fold Change	FDR
ALOX5	2.253	0	1.8986	0.0166517	TNF, IFNG, TGFB1
ALOX5AP	1.939	0	1.9172	0.0267721	TNF, IFNG, TGFB1
ANKRD1	4.678	0.001	2.93648	0.0520338	TGFB1
CD44	2.303	0	1.80593	0.011152	TNF, IFNG, IL1B, TGFB1
CYTIP	1.52	0.001	1.87822	0.0287042	TNF, IL1B
FN1	3.912	0	1.96581	0.0233807	TNF, IFNG, IL1B, TGFB1
GBP5	1.57	0.001	2.30465	0.0418384	IFNG
IGFBP1	3.911	0	2.959	0.0464939	TNF, IL1B
IGFBP3	2.075	0	2.68494	0.0388758	TNF, IL1B, TGFB1
ITGA4	1.858	0.001	1.92905	0.0255249	TNF, IFNG, TGFB1
MSR1	2.674	0	1.94243	0.0544357	TNF, IFNG, TGFB1
PRSS23	2.884	0	1.87703	0.0418091	TNF
RARRES1	2.685	0	1.80283	0.0306237	IFNG
TNFRSF12A	2.732	0	1.96899	0.0487885	IFNG, TGFB1
TNFSF13B	1.885	0	1.8439	0.0455924	TNF, IFNG, IL1B, TGFB1
